# The need for speed: ultra-rapid high-resolution outbreak analysis in a front-line hospital microbiology laboratory

**DOI:** 10.1101/2025.02.04.25321496

**Authors:** Max Bloomfield, Sarah Bakker, Megan Burton, Kristin Dyet, Alexandra Eustace, Samantha Hutton, Jamaal Jeram, Donia Macartney-Coxson, David J. Winter, Rhys T. White

**Author notes:** Corresponding author: Rhys T. White, Institute of Environmental Science and Research, Wellington, New Zealand.

## Abstract

Many hospital laboratories have technical capacity to perform whole-genome sequencing but lack bioinformatic expertise to analyse sequence data. Sending isolates to reference laboratories creates delays that can be highly detrimental to outbreak responses. The Wellington Regional Hospital laboratory, which lacks on-site bioinformaticians, implemented real-time nanopore-based genomic surveillance that has detected several hospital outbreaks at an early stage. This has required off-site analysis, often taking weeks. Solu Genomics, a cloud-based automated bioinformatic platform, requires no bioinformatic or command-line expertise and accepts basecalled sequence files or genome assemblies. This study aimed to use Solu to replicate the analysis of two prior neonatal unit outbreaks detected by on-site genomic surveillance, as if they had occurred now, and compare the output to ‘manual’ bioinformatic analysis. Surveillance isolates that had been sequenced up until the beginning of each outbreak were loaded into Solu to replicate the background genomic data available when each outbreak occurred. The 13 methicillin-resistant Staphylococcus aureus (MRSA) and seven Klebsiella variicola outbreak isolates were then uploaded. Including upload time, each Solu analysis was completed in under 40 minutes. The phylogenetic trees generated showed distinct clustering of outbreak isolates, with overall tree topologies similar to the manual analyses. Median pairwise single-nucleotide variant distances were 12 (range 4-27) and 6 (range 1-11) for the MRSA and K. variicola outbreaks, respectively, versus 6 (range 0-14) and 18 (range 0-54) for the manual analyses. This study demonstrates that Solu Genomics can provide high-resolution, actionable outbreak analysis within minutes, without the need for bioinformatic expertise.

**Importance:** Outbreaks in healthcare settings present serious risks to patient safety and can disrupt healthcare delivery. Timely and precise detection of these outbreaks is essential for effective infection prevention and control as well as reducing patient harm and service disruptions. This study emphasises the value of an intuitive cloud-based bioinformatics platform, in overcoming a key obstacle to the widespread adoption of whole-genome sequencing in hospital laboratories: bioinformatic analyses. Our research highlights the practicality of real-time genomic monitoring in local laboratories by showing that a non-specialist platform can produce results that complement and align with manual analyses while offering significant time savings. This approach can accelerate the detection and subsequent control of outbreaks caused by organisms like methicillin-resistant Staphylococcus aureus and Klebsiella variicola, ultimately improving patient outcomes and healthcare efficiency.
