## Supplementary material for "The need for speed: ultra-rapid high-resolution outbreak analysis in a front-line hospital microbiology laboratory": Table S1

### Sheet: Table S1
Supplementary Table S1. Whole-genome sequences of 13 outbreak-associated Staphylococcus aureus isolates used for analysis, collected from Wellington Regional Hospital
Strain ID	Clonal complex	MLST	spa type	SCCmec	Collection date	Source	Anatomical site	Dorado	Model	BioProject	BioSample	SRA
sa230627_barcode06	CC97	97	t359	SCCmec_type_IVa(2B)	Jun 2023	Human	Eye swab	v0.6.3	dna_r10.4.1_e8.2_400bps_sup@v4.3.0	PRJNA1046639	SAMN38504044	SRR31828405
sa230705_barcode18	CC97	97	t359	SCCmec_type_IVa(2B)	Jun 2023	Human	Combined nose/axilla/umbilicus/perineum	v0.6.3	dna_r10.4.1_e8.2_400bps_sup@v4.3.0	PRJNA1046639	SAMN38504045	SRR31828404
sa230705_barcode20	CC97	97	t359	SCCmec_type_IVa(2B)	Jun 2023	Human	Combined nose/axilla/umbilicus/perineum	v0.6.3	dna_r10.4.1_e8.2_400bps_sup@v4.3.0	PRJNA1046639	SAMN38504048	SRR31828400
sa230705_barcode21	CC97	97	t359	SCCmec_type_IVa(2B)	Jun 2023	Human	Combined nose/axilla/umbilicus/perineum	v0.6.3	dna_r10.4.1_e8.2_400bps_sup@v4.3.0	PRJNA1046639	SAMN38504046	SRR31828399
sa230705_barcode22	CC97	97	t359	SCCmec_type_IVa(2B)	Jun 2023	Human	Combined nose/axilla/umbilicus/perineum	v0.6.3	dna_r10.4.1_e8.2_400bps_sup@v4.3.0	PRJNA1046639	SAMN38504047	SRR31828398
sa230711_barcode81	CC97	97	t359	SCCmec_type_IVa(2B)	Jul 2023	Human	Combined nose/axilla/umbilicus/perineum	v0.6.3	dna_r10.4.1_e8.2_400bps_sup@v4.3.0	PRJNA1046639	SAMN38504049	SRR31828397
sa230711_barcode83	CC97	97	t224	SCCmec_type_IVa(2B)	Jul 2023	Human	Combined nose/axilla/umbilicus/perineum	v0.6.3	dna_r10.4.1_e8.2_400bps_sup@v4.3.0	PRJNA1046639	SAMN38504050	SRR31828396
sa230711_barcode84	CC97	97	t359	SCCmec_type_IVa(2B)	Jul 2023	Human	Combined nose/axilla/umbilicus/perineum	v0.6.3	dna_r10.4.1_e8.2_400bps_sup@v4.3.0	PRJNA1046639	SAMN38504051	SRR31828395
sa230726_barcode32	CC97	97	t359	SCCmec_type_IVa(2B)	Jul 2023	Human	Combined nose/axilla/umbilicus/perineum	v0.6.3	dna_r10.4.1_e8.2_400bps_sup@v4.3.0	PRJNA1046639	SAMN38504052	SRR31828394
sa230726_barcode39	CC5	8746	t002	SCCmec_type_IVb(2B)	Jul 2023	Human	Combined nose/axilla/umbilicus/perineum	v0.6.3	dna_r10.4.1_e8.2_400bps_sup@v4.3.0	PRJNA1046639	SAMN38504054	SRR31828393
sa230726_barcode41	CC30	30	t019	SCCmec_type_IVa(2B)	Jul 2023	Human	Combined nose/axilla/umbilicus/perineum	v0.6.3	dna_r10.4.1_e8.2_400bps_sup@v4.3.0	PRJNA1046639	SAMN38504055	SRR31828403
sa230726_barcode42	CC97	97	t359	SCCmec_type_IVa(2B)	Jul 2023	Human	Combined nose/axilla/umbilicus/perineum	v0.6.3	dna_r10.4.1_e8.2_400bps_sup@v4.3.0	PRJNA1046639	SAMN38504053	SRR31828402
sa230726_barcode43	CC5	8746	t002	SCCmec_type_IVb(2B)	Jul 2023	Human	Combined nose/axilla/umbilicus/perineum	v0.6.3	dna_r10.4.1_e8.2_400bps_sup@v4.3.0	PRJNA1046639	SAMN38504056	SRR31828401
