## Supplementary material for "The need for speed: ultra-rapid high-resolution outbreak analysis in a front-line hospital microbiology laboratory": Table S2

### Sheet: Table S2
Supplementary Table S2. Whole-genome sequences of seven outbreak-associated Klebsiella variicola isolates used for analysis, collected from Wellington Regional Hospital
Sample	MLST	Collection date	Source	Anatomical site	Dorado	Model	Bio Project ID	BioSample	Nanopore SRA
kv240612_barcode18	3938	Apr 2024	Human	Blood culture	v0.6.3	dna_r10.4.1_e8.2_400bps_sup@v4.3.0	PRJNA1142680	SAMN42954611	SRR30084997
kv240612_barcode19	6385	May 2024	Human	Blood culture	v0.6.3	dna_r10.4.1_e8.2_400bps_sup@v4.3.0	PRJNA1142680	SAMN42954612	SRR30084996
kv240612_barcode20	6385	May 2024	Human	Blood culture	v0.6.3	dna_r10.4.1_e8.2_400bps_sup@v4.3.0	PRJNA1142680	SAMN42954613	SRR30084995
kv240612_barcode24	6385	Jun 2024	Human	Urine	v0.6.3	dna_r10.4.1_e8.2_400bps_sup@v4.3.0	PRJNA1142680	SAMN42954614	SRR30084994
kv240612_barcode25	6385	Jun 2024	Sink	-	v0.6.3	dna_r10.4.1_e8.2_400bps_sup@v4.3.0	PRJNA1142680	SAMN42954615	SRR30084993
kv240709_barcode65	6385	Jun 2024	Human	Swab of right eye	v0.6.3	dna_r10.4.1_e8.2_400bps_sup@v4.3.0	PRJNA1142680	SAMN42954616	SRR30084992
kv240709_barcode69	6385	Jun 2024	Sink	-	v0.6.3	dna_r10.4.1_e8.2_400bps_sup@v4.3.0	PRJNA1142680	SAMN42954617	SRR30084991
