## Supplementary material for "The need for speed: ultra-rapid high-resolution outbreak analysis in a front-line hospital microbiology laboratory": Table S3

### Sheet: Table_S3
Supplementary Table S3. Genomic data of background Staphylococcus aureus and Klebsiella variicola isolates from Wellington Regional Hospital: Metadata
Strain ID	MLST	Collection date	Source	Anatomical site	Dorado	Model	Bio Project ID	BioSample	Nanopore SRA
Staphylococcus aureus
sa220209_barcode74	4166	Feb 2022	Human	Swab of left eye	v0.6.3	dna_r9.4.1_e8_sup@v3.6	PRJNA1090129	SAMN41012800	SRR31828392
sa220622_barcode26	5	Jun 2022	Human	Swab of umbilicus	v0.6.3	dna_r9.4.1_e8_sup@v3.6	PRJNA1090129	SAMN45965551	SRR31828386
sa220913_barcode02	9319	Sep 2022	Human	Aspirate: left parotid mass	v0.6.3	dna_r9.4.1_e8_sup@v3.6	PRJNA1090129	SAMN41012839	SRR31828391
sa221115_barcode37	93	Nov 2022	Human	Swab of umbilicus	v0.6.3	dna_r9.4.1_e8_sup@v3.6	PRJNA1090129	SAMN41012845	SRR31828390
sa221115_barcode39	5	Nov 2022	Human	Sputum ETT secretion	v0.6.3	dna_r9.4.1_e8_sup@v3.6	PRJNA1090129	SAMN41012847	SRR31828389
sa221221_barcode10	9319	Dec 2022	Human	Swab of chin	v0.6.3	dna_r9.4.1_e8_sup@v3.6	PRJNA1090129	SAMN41012848	SRR31828388
sa221221_barcode11	9319	Dec 2022	Human	Swab of nose	v0.6.3	dna_r9.4.1_e8_sup@v3.6	PRJNA1090129	SAMN41012849	SRR31828387
Klebsiella variicola
kv220111_barcode12	1845	Jan 2022	Human	Sputum	v0.6.3	dna_r9.4.1_e8_sup@v3.6	PRJNA1142676	SAMN42954560	SRR30085208
kv220111_barcode20	681	Jan 2022	Human	Urine	v0.6.3	dna_r9.4.1_e8_sup@v3.6	PRJNA1142676	SAMN42954561	SRR30085207
kv220118_barcode35	595	Jan 2022	Human	Urine	v0.6.3	dna_r9.4.1_e8_sup@v3.6	PRJNA1142676	SAMN42954562	SRR30085196
kv220118_barcode36	641	Jan 2022	Human	Urine	v0.6.3	dna_r9.4.1_e8_sup@v3.6	PRJNA1142676	SAMN42954563	SRR30085185
kv220201_barcode49	-	Jan 2022	Human	Urine	v0.6.3	dna_r9.4.1_e8_sup@v3.6	PRJNA1142676	SAMN42954564	SRR30085175
kv220201_barcode53	595	Jan 2022	Human	Urine	v0.6.3	dna_r9.4.1_e8_sup@v3.6	PRJNA1142676	SAMN42954565	SRR30085174
kv220301_barcode84	4670	Feb 2022	Human	Blood culture	v0.6.3	dna_r9.4.1_e8_sup@v3.6	PRJNA1142676	SAMN42954566	SRR30085173
kv220301_barcode85	641	Feb 2022	Human	Blood culture	v0.6.3	dna_r9.4.1_e8_sup@v3.6	PRJNA1142676	SAMN42954567	SRR30085172
kv220301_barcode93	-	Feb 2022	Human	Bag collection urine	v0.6.3	dna_r9.4.1_e8_sup@v3.6	PRJNA1142676	SAMN42954568	SRR30085171
kv220309_barcode96	919	Feb 2022	Human	Mid-stream urine	v0.6.3	dna_r9.4.1_e8_sup@v3.6	PRJNA1142676	SAMN42954569	SRR30085170
kv220317_barcode65	-	Mar 2022	Human	Swab of left leg wound	v0.6.3	dna_r9.4.1_e8_sup@v3.6	PRJNA1142676	SAMN42954570	SRR30085206
kv220330_barcode28	1848	Mar 2022	Human	Urine	v0.6.3	dna_r9.4.1_e8_sup@v3.6	PRJNA1142676	SAMN42954571	SRR30085205
kv220412_barcode31	4174	Apr 2022	Human	Urine	v0.6.3	dna_r9.4.1_e8_sup@v3.6	PRJNA1142676	SAMN42954572	SRR30085204
kv220510_barcode03	4590	May 2022	Human	Blood culture	v0.6.3	dna_r9.4.1_e8_sup@v3.6	PRJNA1142676	SAMN42954573	SRR30085203
kv220510_barcode15	1599	May 2022	Human	Mid-stream urine	v0.6.3	dna_r9.4.1_e8_sup@v3.6	PRJNA1142676	SAMN42954574	SRR30085202
kv220517_barcode19	641	May 2022	Human	Urine	v0.6.3	dna_r9.4.1_e8_sup@v3.6	PRJNA1142676	SAMN42954575	SRR30085201
kv220531_barcode77	3384	May 2022	Human	Urine	v0.6.3	dna_r9.4.1_e8_sup@v3.6	PRJNA1142676	SAMN42954576	SRR30085200
kv220615_barcode02	3195	May 2022	Human	Urine	v0.6.3	dna_r9.4.1_e8_sup@v3.6	PRJNA1142676	SAMN42954577	SRR30085199
kv220615_barcode15	3081	Jun 2022	Human	Urine	v0.6.3	dna_r9.4.1_e8_sup@v3.6	PRJNA1142676	SAMN42954579	SRR30085197
kv220615_barcode16	2301	Jun 2022	Human	Urine	v0.6.3	dna_r9.4.1_e8_sup@v3.6	PRJNA1142676	SAMN42954580	SRR30085195
kv220713_barcode40	6019	Jun 2022	Human	Urine	v0.6.3	dna_r9.4.1_e8_sup@v3.6	PRJNA1142676	SAMN42954581	SRR30085194
kv220713_barcode52	641	Jul 2022	Human	Urine	v0.6.3	dna_r9.4.1_e8_sup@v3.6	PRJNA1142676	SAMN42954582	SRR30085193
kv220726_barcode02	197	Jul 2022	Human	Catheter urine	v0.6.3	dna_r9.4.1_e8_sup@v3.6	PRJNA1142676	SAMN42954583	SRR30085192
kv220726_barcode07	1562	Jul 2022	Human	Urine	v0.6.3	dna_r9.4.1_e8_sup@v3.6	PRJNA1142676	SAMN42954584	SRR30085191
kv220809_barcode44	641	Jul 2022	Human	Urine	v0.6.3	dna_r9.4.1_e8_sup@v3.6	PRJNA1142676	SAMN42954585	SRR30085190
kv220823_barcode76	5685	Aug 2022	Human	Urine	v0.6.3	dna_r9.4.1_e8_sup@v3.6	PRJNA1142676	SAMN42954586	SRR30085189
kv220906_barcode79	3150	Aug 2022	Human	Urine	v0.6.3	dna_r9.4.1_e8_sup@v3.6	PRJNA1142676	SAMN42954587	SRR30085188
kv220920_barcode13	255	Sep 2022	Human	Blood culture	v0.6.3	dna_r9.4.1_e8_sup@v3.6	PRJNA1142676	SAMN42954589	SRR30085186
kv221004_barcode23	363	Sep 2022	Human	Urine	v0.6.3	dna_r9.4.1_e8_sup@v3.6	PRJNA1142676	SAMN42954590	SRR30085184
kv221025_barcode76	355	Oct 2022	Human	Urine	v0.6.3	dna_r9.4.1_e8_sup@v3.6	PRJNA1142676	SAMN42954592	SRR30085182
kv221025_barcode91	357	Oct 2022	Human	Aspirate of intraperitoneal abscess	v0.6.3	dna_r9.4.1_e8_sup@v3.6	PRJNA1142676	SAMN42954593	SRR30085181
kv221115_barcode17	-	Oct 2022	Human	Urine	v0.6.3	dna_r9.4.1_e8_sup@v3.6	PRJNA1142676	SAMN42954594	SRR30085180
kv221213_barcode89	347	Nov 2022	Human	Urine	v0.6.3	dna_r9.4.1_e8_sup@v3.6	PRJNA1142676	SAMN42954596	SRR30085178
kv221229_barcode19	208	Dec 2022	Human	Urine	v0.6.3	dna_r9.4.1_e8_sup@v3.6	PRJNA1142676	SAMN42954598	SRR30085176
kv230124_barcode94	-	Jan 2023	Human	Swab of right axilla	v0.6.3	dna_r9.4.1_e8_sup@v3.6	PRJNA1142678	SAMN42954599	SRR30087330
kv230208_barcode19	355	Jan 2023	Human	Urine	v0.6.3	dna_r9.4.1_e8_sup@v3.6	PRJNA1142678	SAMN42954600	SRR30087329
kv230208_barcode40	1562	Jan 2023	Human	Urine	v0.6.3	dna_r9.4.1_e8_sup@v3.6	PRJNA1142678	SAMN42954603	SRR30087325
kv230208_barcode43	1778	Feb 2023	Human	Urine	v0.6.3	dna_r9.4.1_e8_sup@v3.6	PRJNA1142678	SAMN42954604	SRR30087324
kv230314_barcode40	519	Mar 2023	Human	Urine	v0.6.3	dna_r9.4.1_e8_sup@v3.6	PRJNA1142678	SAMN42954605	SRR30087323
kv230314_barcode43	-	Mar 2023	Human	Urine	v0.6.3	dna_r9.4.1_e8_sup@v3.6	PRJNA1142678	SAMN42954606	SRR30087322
kv230314_barcode45	-	Mar 2023	Human	Urine	v0.6.3	dna_r9.4.1_e8_sup@v3.6	PRJNA1142678	SAMN42954607	SRR30087321
kv230412_barcode52	4035	Mar 2023	Human	Stool mdro screen	v0.6.3	dna_r10.4.1_e8.2_400bps_sup@v4.1.0	PRJNA1142678	SAMN42954609	SRR30087328
kv240418_barcode31	355	Apr 2024	Human	Urine	v0.6.3	dna_r10.4.1_e8.2_400bps_sup@v4.3.0	PRJNA1142680	SAMN42954610	SRR30084998
